# Large-scale population analysis of SARS-CoV-2 whole genome sequences reveals host-mediated viral evolution with emergence of mutations in the viral Spike protein associated with elevated mortality rates

**DOI:** 10.1101/2020.10.23.20218511

**Authors:** Carlos Farkas, Andy Mella, Jody J. Haigh

## Abstract

**Background:** We aimed to further characterize and analyze in depth intra-host variation and founder variants of SARS-CoV-2 worldwide up until August 2020, by examining in excess of 94,000 SARS-CoV-2 viral sequences in order to understand SARS-CoV-2 variant evolution, how these variants arose and identify any increased mortality associated with these variants.

**Methods and Findings:** We combined worldwide sequencing data from GISAID and Sequence Read Archive (SRA) repositories and discovered SARS-CoV-2 hypermutation occurring in less than 2% of COVID19 patients, likely caused by host mechanisms involved APOBEC3G complexes and intra-host microdiversity. Most of this intra-host variation occurring in SARS-CoV-2 are predicted to change viral proteins with defined variant signatures, demonstrating that SARS-CoV-2 can be actively shaped by the host immune system to varying degrees. At the global population level, several SARS-CoV-2 proteins such as Nsp2, 3C-like proteinase, ORF3a and ORF8 are under active evolution, as evidenced by their increased πN/ πS ratios per geographical region. Importantly, two emergent variants: V1176F in co-occurrence with D614G mutation in the viral Spike protein, and S477N, located in the Receptor Binding Domain (RBD) of the Spike protein, are associated with high fatality rates and are increasingly spreading throughout the world. The S477N variant arose quickly in Australia and experimental data support that this variant increases Spike protein fitness and its binding to ACE2.

**Conclusions:** SARS-CoV-2 is evolving non-randomly, and human hosts shape emergent variants with positive fitness that can easily spread into the population. We propose that V1776F and S477N variants occurring in the Spike protein are two novel mutations occurring in SARS-CoV-2 and may pose significant public health concerns in the future.

**Author Summary:** We have developed an efficient bioinformatics pipeline that has allowed us obtain the most complete picture to date of how the SARS-CoV-2 virus has changed during the last eight month global pandemic and will continue to change in the near future. We characterized the importance of the host immune response in shaping viral variants at different degrees, evidenced by hypermutation responses on SARS-CoV-2 in less than 2% of infections and positive selection of several viral proteins by geographical region. We underscore how human hosts are shaping emergent variants with positive fitness that can easily spread into the population, evidenced by variants V1176F and S477N, located in the stalk and receptor binding domains of the Spike protein, respectively. Variant V1176 is associated with increased mortality rates in Brazil and variant S477N is associated with increased mortality rates over the world. In addition, it has been experimentally demonstrated that S477N variant increase fitness of Spike protein and its binding with ACE2, thus predicting to increase virulence of SARS-CoV-2. This limits the concept of ‘herd immunity’ proposals and re-emphasize the need to limit the spread of the virus to avoid emergence of more virulent forms of SARS-CoV-2 that can spread worldwide.
