## Supplementary Table 5 for "Large-scale population analysis of SARS-CoV-2 whole genome sequences reveals host-mediated viral evolution with emergence of mutations in the viral Spike protein associated with elevated mortality rates"

### Sheet: Mortality-Viral-Freq.-sept28-20
COUNTRY	CONFIRMED	DEATHS	CASE-FATALITY(%)	DEATHS/100K POP.	Country.1	Total_Sequences	ORF3a: Q57H	N: RG203KR	S: D614G	nsp7: L71F	RNA-pol: P323L	S: V1167F	N: I292T	VF_ORF3a_Q57H	VF_N_RG203KR	VF_S_D614G	VF_nsp7_L71F	VF_RNA-pol_P323L	VF_S_V1176F	VF_N_I292T
Peru	811768	32396	4	101.27	Peru	333	12	213	304	1	309	0	0	3.6036	63.964	91.2913	0.3003	92.7928	0	0
Belgium	118452	10016	8.5	87.69	Belgium	1127	185	390	1005	0	1003	0	0	16.4153	34.6051	89.1748	0	88.9973	0	0
Brazil	4810935	143952	3	68.72	Brazil	974	40	784	936	169	942	306	385	4.10678	80.4928	96.0986	17.3511	96.7146	31.4168	39.5277
Spain	769188	31791	4.1	68.04	Spain	4223	191	490	2435	2	2796	0	2	4.52285	11.6031	57.6604	0.0473597	66.2089	0	0.0473597
Chile	462991	12741	2.8	68.03	Chile	167	47	45	141	0	141	0	8	28.1437	26.9461	84.4311	0	84.4311	0	4.79042
UK	455846	42233	9.3	63.52	UK	52366	3614	28733	45786	31	45515	17	15	6.90142	54.8696	87.4346	0.0591987	86.9171	0.0324638	0.0286445
USA	7233042	206932	2.9	63.25	USA	29163	17429	3642	25607	16	25541	30	41	59.7641	12.4884	87.8065	0.054864	87.5802	0.10287	0.140589
Mexico	743216	77646	10.4	61.53	Mexico	151	16	52	107	0	107	0	0	10.596	34.4371	70.8609	0	70.8609	0	0
Italy	314861	35894	11.4	59.4	Italy	708	4	287	672	0	630	0	1	0.564972	40.5367	94.9153	0	88.9831	0	0.141243
Sweden	92863	5893	6.3	57.87	Sweden	662	211	283	640	0	639	0	1	31.8731	42.7492	96.6767	0	96.5257	0	0.151057
Panama	112595	2372	2.1	56.79	Panama	314	10	3	56	0	58	0	0	3.18471	0.955414	17.8344	0	18.4713	0	0
Colombia	829679	25998	3.1	52.36	Colombia	175	80	19	151	0	152	0	0	45.7143	10.8571	86.2857	0	86.8571	0	0
France	604031	31986	5.3	47.75	France	646	309	64	605	0	603	0	1	47.8328	9.90712	93.6533	0	93.3437	0	0.154799
Netherlands	125988	6457	5.1	37.47	Netherlands	2577	811	540	2134	1	2134	0	6	31.4707	20.9546	82.8095	0.0388048	82.8095	0	0.232829
Ireland	36155	1804	5	37.17	Ireland	196	94	48	190	0	188	0	1	47.9592	24.4898	96.9388	0	95.9184	0	0.510204
South Africa	674339	16734	2.5	28.96	South Africa	1409	2	1089	1389	0	1391	0	0	0.141945	77.2889	98.5806	0	98.7225	0	0
Canada	161107	9346	5.8	25.22	Canada	2153	809	326	1767	1	1757	1	16	37.5755	15.1417	82.0715	0.0464468	81.6071	0.0464468	0.743149
Romania	127572	4825	3.8	24.78	Romania	112	3	29	112	0	111	0	0	2.67857	25.8929	100	0	99.1071	0	0
Switzerland	53282	2074	3.9	24.35	Switzerland	2202	267	725	2123	0	2122	1	9	12.1253	32.9246	96.4124	0	96.3669	0.0454133	0.408719
Luxembourg	8509	124	1.5	20.4	Luxembourg	271	69	17	255	0	255	0	0	25.4613	6.27306	94.0959	0	94.0959	0	0
Oman	98585	935	0.9	19.36	Oman	316	17	172	291	0	292	0	0	5.37975	54.4304	92.0886	0	92.4051	0	0
Portugal	75542	1971	2.6	19.17	Portugal	1650	98	793	1469	0	1494	1	7	5.93939	48.0606	89.0303	0	90.5455	0.0606061	0.424242
Israel	245494	1569	0.6	17.66	Israel	399	286	61	363	0	369	0	0	71.6792	15.2882	90.9774	0	92.4812	0	0
Russia	1170799	20630	1.8	14.28	Russia	432	33	319	425	0	424	0	2	7.63889	73.8426	98.3796	0	98.1481	0	0.462963
Saudi Arabia	334605	4768	1.4	14.15	Saudi Arabia	562	399	112	408	0	527	0	0	70.9964	19.9288	72.5979	0	93.7722	0	0
Germany	292913	9495	3.2	11.45	Germany	467	105	125	395	0	378	0	1	22.4839	26.7666	84.5824	0	80.9422	0	0.214133
Denmark	28479	650	2.3	11.21	Denmark	743	523	49	695	0	697	2	0	70.3903	6.59489	93.5397	0	93.8089	0.269179	0
Turkey	318663	8195	2.6	9.96	Turkey	194	69	87	161	0	161	0	0	35.567	44.8454	82.9897	0	82.9897	0	0
Austria	44813	799	1.8	9.03	Austria	425	110	149	373	0	372	0	0	25.8824	35.0588	87.7647	0	87.5294	0	0
India	6225763	97497	1.6	7.21	India	2955	541	1082	2231	1	2177	1	0	18.308	36.6159	75.4992	0.0338409	73.6717	0.0338409	0
Poland	91514	2513	2.7	6.62	Poland	115	14	68	108	0	108	0	0	12.1739	59.1304	93.913	0	93.913	0	0
Finland	9992	344	3.4	6.23	Finland	267	202	12	257	0	256	0	0	75.6554	4.49438	96.2547	0	95.8801	0	0
Egypt	103198	5930	5.7	6.02	Egypt	152	94	26	145	0	96	1	0	61.8421	17.1053	95.3947	0	63.1579	0.657895	0
Norway	14027	274	2	5.16	Norway	292	72	82	278	0	277	1	0	24.6575	28.0822	95.2055	0	94.863	0.342466	0
Greece	18475	391	2.1	3.64	Greece	133	9	83	105	0	84	0	0	6.76692	62.406	78.9474	0	63.1579	0	0
Australia	27096	888	3.3	3.55	Australia	7418	776	4656	6077	3	6080	4	10	10.461	62.7662	81.9224	0.0404422	81.9628	0.0539229	0.134807
Bangladesh	363479	5251	1.4	3.25	Bangladesh	333	30	283	316	0	317	0	0	9.00901	84.985	94.8949	0	95.1952	0	0
Iceland	2728	10	0.4	2.83	Iceland	601	104	136	443	0	446	0	0	17.3045	22.629	73.7105	0	74.2097	0	0
Senegal	14982	311	2.1	1.96	Senegal	136	25	24	128	0	129	0	0	18.3824	17.6471	94.1176	0	94.8529	0	0
Latvia	1824	37	2	1.92	Latvia	135	41	97	130	0	130	0	0	30.3704	71.8519	96.2963	0	96.2963	0	0
Kenya	38529	711	1.8	1.38	Kenya	112	4	14	96	0	92	0	0	3.57143	12.5	85.7143	0	82.1429	0	0
Japan	83591	1575	1.9	1.24	Japan	630	39	276	332	0	333	0	1	6.19048	43.8095	52.6984	0	52.8571	0	0.15873
New Zealand	1848	25	1.4	0.51	New Zealand	440	89	175	334	0	350	0	0	20.2273	39.7727	75.9091	0	79.5455	0	0
Singapore	57765	27	0	0.48	Singapore	1036	70	92	196	0	195	0	0	6.75676	8.88031	18.9189	0	18.8224	0	0
Malaysia	11224	136	1.2	0.43	Malaysia	118	4	7	13	0	13	0	0	3.38983	5.9322	11.0169	0	11.0169	0	0
China	90545	4739	5.2	0.34	China	991	11	21	63	0	48	2	0	1.10999	2.11907	6.35721	0	4.84359	0.201816	0
Congo (Kinshasa)	10659	272	2.6	0.32	Congo (Kinshasa)	346	20	21	336	0	336	0	0	5.78035	6.06936	97.1098	0	97.1098	0	0
Thailand	3569	59	1.7	0.08	Thailand	451	38	26	86	1	87	1	1	8.42572	5.76497	19.0687	0.221729	19.2905	0.221729	0.221729
Taiwan	514	7	1.4	0.03	Taiwan	126	26	18	63	0	61	0	0	20.6349	14.2857	50	0	48.4127	0	0

### Sheet: All_RBD_spike_variants-sept28
COUNTRY	CONFIRMED	DEATHS	CASE-FATALITY(%)	DEATHS/100K POP.	Country.1	Total_Sequences	S: D614G	S: V1167F	S:L18F	S:A222V	S:N439K	S:G476S	S:S477N	S:T478I	S:V483A	S:E484Q	S:E780Q	S:Y505W	S:Q506K	S:Q493L	S:S477I	S:N501Y	S:F486L	S:L455F	S:E484A	AF_D614G	AF_V1176F	AF_L18F	AF_A222V	AF_N439K	AF_G476S	AF_S477N	AF_T478I	AF_V483A	AF_E484Q	AF_E780Q	AF_Y505W	AF_Q506K	AF_Q493L	AF_S477I	AF_N501Y	AF_L455F	AF_E484A
Peru	811768	32396	4	101.27	Peru	333	304	0	0	0	0	0	0	0	0	0	0	0	0	0	0	0	0	0	0	91.2913	0	0	0	0	0	0	0	0	0	0	0	0	0	0	0	0	0
Belgium	118452	10016	8.5	87.69	Belgium	1127	1005	0	0	3	3	1	1	0	0	0	1	0	0	0	0	0	0	0	0	89.1748	0	0	0.266193	0.266193	0.0887311	0.0887311	0	0	0	0.0887311	0	0	0	0	0	0	0
Brazil	4810935	143952	3	68.72	Brazil	974	936	306	0	0	0	0	0	0	0	0	0	0	0	0	0	1	0	0	0	96.0986	31.4168	0	0	0	0	0	0	0	0	0	0	0	0	0	0.102669	0	0
Spain	769188	31791	4.1	68.04	Spain	4223	2435	0	4	81	0	0	1	1	0	2	0	0	0	0	0	0	0	0	2	57.6604	0	0.0947194	1.91807	0	0	0.0236798	0.0236798	0	0.0473597	0	0	0	0	0	0	0	0.0473597
Chile	462991	12741	2.8	68.03	Chile	167	141	0	0	0	0	0	0	0	0	0	0	0	0	0	0	0	0	0	0	84.4311	0	0	0	0	0	0	0	0	0	0	0	0	0	0	0	0	0
UK	455846	42233	9.3	63.52	UK	52366	45786	17	1023	1660	918	5	356	108	1	12	2	0	0	0	10	4	0	6	0	87.4346	0.0324638	1.95356	3.17	1.75305	0.00954818	0.67983	0.206241	0.00190964	0.0229156	0.00381927	0	0	0	0.0190964	0.00763854	0.0114578	0
USA	7233042	206932	2.9	63.25	USA	29163	25607	30	19	23	4	11	7	0	37	1	66	2	1	6	3	3	0	2	0	87.8065	0.10287	0.065151	0.0788671	0.013716	0.037719	0.024003	0	0.126873	0.003429	0.226314	0.00685801	0.003429	0.020574	0.010287	0.010287	0.00685801	0
Mexico	743216	77646	10.4	61.53	Mexico	151	107	0	0	1	0	0	0	0	0	0	0	0	0	0	0	0	0	1	0	70.8609	0	0	0.662252	0	0	0	0	0	0	0	0	0	0	0	0	0.662252	0
Italy	314861	35894	11.4	59.4	Italy	708	672	0	0	1	0	0	0	0	0	0	1	0	0	0	0	0	0	0	0	94.9153	0	0	0.141243	0	0	0	0	0	0	0.141243	0	0	0	0	0	0	0
Sweden	92863	5893	6.3	57.87	Sweden	662	640	0	0	0	0	0	8	0	0	0	0	0	0	0	0	0	0	0	0	96.6767	0	0	0	0	0	1.20846	0	0	0	0	0	0	0	0	0	0	0
Panama	112595	2372	2.1	56.79	Panama	314	56	0	0	0	0	0	0	0	0	0	0	0	0	0	0	0	0	0	0	17.8344	0	0	0	0	0	0	0	0	0	0	0	0	0	0	0	0	0
Colombia	829679	25998	3.1	52.36	Colombia	175	151	0	0	0	0	0	0	0	0	0	0	0	0	0	1	0	0	0	0	86.2857	0	0	0	0	0	0	0	0	0	0	0	0	0	0.571429	0	0	0
France	604031	31986	5.3	47.75	France	646	605	0	0	0	0	0	0	0	0	0	0	0	0	0	0	0	0	0	0	93.6533	0	0	0	0	0	0	0	0	0	0	0	0	0	0	0	0	0
Netherlands	125988	6457	5.1	37.47	Netherlands	2577	2134	0	1	4	0	0	0	0	0	0	0	0	0	0	0	0	26	0	0	82.8095	0	0.0388048	0.155219	0	0	0	0	0	0	0	0	0	0	0	0	0	0
Ireland	36155	1804	5	37.17	Ireland	196	190	0	21	38	127	0	11	0	0	0	0	0	0	0	0	0	0	0	1	96.9388	0	10.7143	19.3878	64.7959	0	5.61224	0	0	0	0	0	0	0	0	0	0	0.510204
South Africa	674339	16734	2.5	28.96	South Africa	1409	1389	0	1	2	0	0	0	0	0	1	2	0	0	0	0	0	0	2	0	98.5806	0	0.0709723	0.141945	0	0	0	0	0	0.0709723	0.141945	0	0	0	0	0	0.141945	0
Canada	161107	9346	5.8	25.22	Canada	2153	1767	1	1	2	0	0	0	0	0	0	2	0	0	0	0	0	0	0	0	82.0715	0.0464468	0.0464468	0.0928936	0	0	0	0	0	0	0.0928936	0	0	0	0	0	0	0
Romania	127572	4825	3.8	24.78	Romania	112	112	0	0	0	1	0	0	0	0	0	0	0	0	0	0	0	0	0	0	100	0	0	0	0.892857	0	0	0	0	0	0	0	0	0	0	0	0	0
Switzerland	53282	2074	3.9	24.35	Switzerland	2202	2123	1	0	113	16	0	55	0	0	0	1	0	0	0	0	0	0	0	0	96.4124	0.0454133	0	5.1317	0.726612	0	2.49773	0	0	0	0.0454133	0	0	0	0	0	0	0
Luxembourg	8509	124	1.5	20.4	Luxembourg	271	255	0	0	0	0	0	0	0	0	0	0	0	0	0	1	0	0	0	0	94.0959	0	0	0	0	0	0	0	0	0	0	0	0	0	0.369004	0	0	0
Oman	98585	935	0.9	19.36	Oman	316	291	0	0	0	0	0	0	0	0	0	0	0	0	0	0	0	0	0	0	92.0886	0	0	0	0	0	0	0	0	0	0	0	0	0	0	0	0	0
Portugal	75542	1971	2.6	19.17	Portugal	1650	1469	1	0	0	0	0	0	0	0	0	0	0	0	0	0	0	0	0	0	89.0303	0.0606061	0	0	0	0	0	0	0	0	0	0	0	0	0	0	0	0
Israel	245494	1569	0.6	17.66	Israel	399	363	0	0	0	0	0	0	0	0	0	0	0	0	0	0	0	0	0	0	90.9774	0	0	0	0	0	0	0	0	0	0	0	0	0	0	0	0	0
Russia	1170799	20630	1.8	14.28	Russia	432	425	0	0	1	0	0	0	0	0	0	0	0	0	0	0	0	0	0	0	98.3796	0	0	0.231481	0	0	0	0	0	0	0	0	0	0	0	0	0	0
Saudi Arabia	334605	4768	1.4	14.15	Saudi Arabia	562	408	0	0	0	0	0	0	0	0	0	0	0	0	0	0	0	0	0	0	72.5979	0	0	0	0	0	0	0	0	0	0	0	0	0	0	0	0	0
Germany	292913	9495	3.2	11.45	Germany	467	395	0	0	2	1	0	3	0	0	0	1	0	0	0	0	0	0	0	0	84.5824	0	0	0.428266	0.214133	0	0.642398	0	0	0	0.214133	0	0	0	0	0	0	0
Denmark	28479	650	2.3	11.21	Denmark	743	695	2	0	0	0	0	0	0	0	0	0	0	0	0	0	0	0	0	0	93.5397	0.269179	0	0	0	0	0	0	0	0	0	0	0	0	0	0	0	0
Turkey	318663	8195	2.6	9.96	Turkey	194	161	0	0	2	0	0	0	0	0	0	0	0	0	0	0	0	0	0	0	82.9897	0	0	1.03093	0	0	0	0	0	0	0	0	0	0	0	0	0	0
Austria	44813	799	1.8	9.03	Austria	425	373	0	0	0	0	0	0	0	0	0	0	0	0	0	0	0	0	0	0	87.7647	0	0	0	0	0	0	0	0	0	0	0	0	0	0	0	0	0
India	6225763	97497	1.6	7.21	India	2955	2231	1	2	2	0	0	1	0	0	3	1	0	0	0	0	0	0	0	0	75.4992	0.0338409	0.0676819	0.0676819	0	0	0.0338409	0	0	0.101523	0.0338409	0	0	0	0	0	0	0
Poland	91514	2513	2.7	6.62	Poland	115	108	0	0	0	0	0	0	0	0	0	0	0	0	0	0	0	0	0	0	93.913	0	0	0	0	0	0	0	0	0	0	0	0	0	0	0	0	0
Finland	9992	344	3.4	6.23	Finland	267	257	0	0	0	0	0	0	0	0	0	0	0	0	0	0	0	0	0	0	96.2547	0	0	0	0	0	0	0	0	0	0	0	0	0	0	0	0	0
Egypt	103198	5930	5.7	6.02	Egypt	152	145	1	0	0	0	0	0	0	0	0	0	0	0	0	0	0	0	0	0	95.3947	0.657895	0	0	0	0	0	0	0	0	0	0	0	0	0	0	0	0
Norway	14027	274	2	5.16	Norway	292	278	1	0	57	3	0	0	0	0	0	0	0	0	0	0	0	0	0	0	95.2055	0.342466	0	19.5205	1.0274	0	0	0	0	0	0	0	0	0	0	0	0	0
Greece	18475	391	2.1	3.64	Greece	133	105	0	0	1	0	0	0	0	0	0	0	0	0	0	0	0	0	0	0	78.9474	0	0	0.75188	0	0	0	0	0	0	0	0	0	0	0	0	0	0
Australia	27096	888	3.3	3.55	Australia	7418	6077	4	1	1	0	0	4066	0	0	0	1	0	0	0	1	36	0	1	0	81.9224	0.0539229	0.0134807	0.0134807	0	0	54.8126	0	0	0	0.0134807	0	0	0	0.0134807	0.485306	0.0134807	0
Bangladesh	363479	5251	1.4	3.25	Bangladesh	333	316	0	0	0	0	0	0	0	0	0	0	0	0	0	0	0	0	0	0	94.8949	0	0	0	0	0	0	0	0	0	0	0	0	0	0	0	0	0
Iceland	2728	10	0.4	2.83	Iceland	601	443	0	3	0	0	0	0	0	0	0	0	0	0	0	0	0	0	0	0	73.7105	0	0.499168	0	0	0	0	0	0	0	0	0	0	0	0	0	0	0
Senegal	14982	311	2.1	1.96	Senegal	136	128	0	1	3	0	0	0	0	0	0	0	0	0	0	0	0	0	0	0	94.1176	0	0.735294	2.20588	0	0	0	0	0	0	0	0	0	0	0	0	0	0
Latvia	1824	37	2	1.92	Latvia	135	130	0	0	10	0	0	0	0	0	0	0	0	0	0	0	0	0	0	0	96.2963	0	0	7.40741	0	0	0	0	0	0	0	0	0	0	0	0	0	0
Kenya	38529	711	1.8	1.38	Kenya	112	96	0	0	0	0	0	0	0	0	0	0	0	0	0	0	0	0	0	0	85.7143	0	0	0	0	0	0	0	0	0	0	0	0	0	0	0	0	0
Japan	83591	1575	1.9	1.24	Japan	630	332	0	0	0	0	0	0	0	0	0	0	0	0	0	0	0	0	0	0	52.6984	0	0	0	0	0	0	0	0	0	0	0	0	0	0	0	0	0
New Zealand	1848	25	1.4	0.51	New Zealand	440	334	0	1	0	1	0	0	0	0	0	0	0	0	0	0	0	0	0	0	75.9091	0	0.227273	0	0.227273	0	0	0	0	0	0	0	0	0	0	0	0	0
Singapore	57765	27	0	0.48	Singapore	1036	196	0	1	0	0	1	0	0	0	0	0	0	0	0	1	0	0	0	0	18.9189	0	0.0965251	0	0	0.0965251	0	0	0	0	0	0	0	0	0.0965251	0	0	0
Malaysia	11224	136	1.2	0.43	Malaysia	118	13	0	0	0	0	0	0	0	0	0	0	0	0	0	0	0	0	0	0	11.0169	0	0	0	0	0	0	0	0	0	0	0	0	0	0	0	0	0
China	90545	4739	5.2	0.34	China	991	63	2	0	0	0	0	0	0	0	0	0	0	0	0	0	0	6	0	0	6.35721	0.201816	0	0	0	0	0	0	0	0	0	0	0	0	0	0	0	0
Congo (Kinshasa)	10659	272	2.6	0.32	Congo (Kinshasa)	346	336	0	0	0	0	0	0	0	0	0	0	0	0	0	0	0	0	0	0	97.1098	0	0	0	0	0	0	0	0	0	0	0	0	0	0	0	0	0
Thailand	3569	59	1.7	0.08	Thailand	451	86	1	0	0	0	0	0	0	0	0	0	0	0	0	0	0	0	0	0	19.0687	0.221729	0	0	0	0	0	0	0	0	0	0	0	0	0	0	0	0
Taiwan	514	7	1.4	0.03	Taiwan	126	63	0	0	0	0	0	0	0	0	0	0	0	0	0	0	0	0	0	0	50	0	0	0	0	0	0	0	0	0	0	0	0	0	0	0	0	0
RED=RBD
